# Localised signalling networks co-opt TGF-β2 to promote an immuno-exclusive mesenchymal niche within human squamous cell carcinoma

**DOI:** 10.1101/2025.05.23.25327735

**Authors:** Matthew J Bottomley, Michael McKenna, Zehua Li, Noushin Zibandeh, Girishkumar Kumaran, Megat Abd Hamid, Elie Antoun, Eleni Ieremia, Lilian Brewer Lisboa, Trieu My Van, Tao Dong, Graham Ogg

## Abstract

Cutaneous squamous cell carcinoma (CSCC) is the most common metastasising malignancy affecting Caucasian populations. Advanced disease is associated with poor outcomes, with only half of patients responding to current immunotherapy regimens. Robust CD8+ T cell responses play a key role in determining CSCC outcome but understanding of local influences upon CD8+ behaviour within CSCC is limited. Here we show by multimodal tissue profiling alongside functional validation that TGF-β2 signalling in the setting of local inflammation, is co-opted to promote endothelial trans- differentiation into suppressive cancer-associated fibroblasts, representing a dominant mechanism by which malignant keratinocytes and fibroblasts regulate immune infiltration into fibrovascular niches at the leading tumour edge. Such niches demonstrate parameters predicting enhanced tumour invasion and immunotherapy resistance. Our results identify pathways which drive tumour invasiveness and exclude infiltrating effector lymphocytes at the tumour edge. We identify potential targets for therapy to target these niches and improve outcome in advanced disease.
