## Supplementary material for "Localised signalling networks co-opt TGF-β2 to promote an immuno-exclusive mesenchymal niche within human squamous cell carcinoma": InSituCor Module Genes

	module	gene	weight
1	CD74_PSAP_48	ACE	0.0415068974638669
2	CD74_PSAP_48	AIF1	0.027355288059289
3	CD74_PSAP_48	APOC1	0.0224003007319392
4	CD74_PSAP_48	APOE	0.0149067327504318
5	CD74_PSAP_48	B2M	0.00420161984117491
6	CD74_PSAP_48	C1QA	0.0180250136218054
7	CD74_PSAP_48	C1QB	0.0175026556871773
8	CD74_PSAP_48	C1QC	0.016811584680513
9	CD74_PSAP_48	CD14	0.021577193785078
10	CD74_PSAP_48	CD163	0.0280151159302195
11	CD74_PSAP_48	CD4	0.0269479493455662
12	CD74_PSAP_48	CD53	0.0201057090150049
13	CD74_PSAP_48	CD63	0.0162202716933267
14	CD74_PSAP_48	CD68	0.0220665693961571
15	CD74_PSAP_48	CD74	0.00482040519200433
16	CD74_PSAP_48	CD81	0.0152268647920535
17	CD74_PSAP_48	CHI3L1	0.0356692100251573
18	CD74_PSAP_48	CLEC7A	0.0324384190267685
19	CD74_PSAP_48	CSF1R	0.031511509196036
20	CD74_PSAP_48	CXCL16	0.0290843385450247
21	CD74_PSAP_48	FCER1G	0.025749657197005
22	CD74_PSAP_48	FCGR3A/B	0.0256368690247836
23	CD74_PSAP_48	GLUL	0.0181270154064832
24	CD74_PSAP_48	GPNMB	0.0308285522680694
25	CD74_PSAP_48	GPX1	0.01292242216043
26	CD74_PSAP_48	GSN	0.0167228538316359
27	CD74_PSAP_48	HLA-DPA1	0.00918520916165993
28	CD74_PSAP_48	HLA-DPB1	0.0180511717292395
29	CD74_PSAP_48	HLA-DQA1	0.0144949023135164
30	CD74_PSAP_48	HLA-DQB1/2	0.0111626680107226
31	CD74_PSAP_48	HLA-DRA	0.00753202785500886
32	CD74_PSAP_48	HLA-DRB	0.00633284410229556
33	CD74_PSAP_48	IL1R2	0.0522428610598833
34	CD74_PSAP_48	ITGAX	0.0345807256443647
35	CD74_PSAP_48	ITGB2	0.0179457090526499
36	CD74_PSAP_48	LGALS9	0.0230029354318693
37	CD74_PSAP_48	LYZ	0.00761800845298136
38	CD74_PSAP_48	MHC I	0.002887534530017
39	CD74_PSAP_48	MMP12	0.0341063764121544
40	CD74_PSAP_48	MMP9	0.0182434226444088
41	CD74_PSAP_48	MS4A6A	0.0197650464876742
42	CD74_PSAP_48	NR1H3	0.0357707734252915
43	CD74_PSAP_48	PSAP	0.0114744213217143
44	CD74_PSAP_48	SAT1	0.0165799673765707
45	CD74_PSAP_48	SERPINA1	0.026376748294269
46	CD74_PSAP_48	SOD2	0.0179409840016749
47	CD74_PSAP_48	SRGN	0.0155164343347683
48	CD74_PSAP_48	TYROBP	0.022808209690264
49	COL6A2_COL1A2_46	BGN	0.0198186707125333
50	COL6A2_COL1A2_46	BMP1	0.0342393338526955
51	COL6A2_COL1A2_46	CALD1	0.0201574348300944
52	COL6A2_COL1A2_46	CD276	0.0282311651864891
53	COL6A2_COL1A2_46	COL11A1	0.038030136225259
54	COL6A2_COL1A2_46	COL12A1	0.0284079932427225
55	COL6A2_COL1A2_46	COL18A1	0.0217998334418779
56	COL6A2_COL1A2_46	COL1A1	0.00624998488017907
57	COL6A2_COL1A2_46	COL1A2	0.0105469415199871
58	COL6A2_COL1A2_46	COL3A1	0.00875035473943755
59	COL6A2_COL1A2_46	COL4A1	0.0203900947821394
60	COL6A2_COL1A2_46	COL4A2	0.0198489532913142
61	COL6A2_COL1A2_46	COL5A1	0.0250633133586794
62	COL6A2_COL1A2_46	COL5A2	0.0266431814132636
63	COL6A2_COL1A2_46	COL5A3	0.0326439891830977
64	COL6A2_COL1A2_46	COL6A1	0.00913550888670103
65	COL6A2_COL1A2_46	COL6A2	0.00956467115132656
66	COL6A2_COL1A2_46	COL6A3	0.0135909017630301
67	COL6A2_COL1A2_46	COTL1	0.0123262949291248
68	COL6A2_COL1A2_46	CYTOR	0.0179265435036327
69	COL6A2_COL1A2_46	DCN	0.0135103303034708
70	COL6A2_COL1A2_46	FN1	0.0139851795800793
71	COL6A2_COL1A2_46	GAS6	0.0263827866948862
72	COL6A2_COL1A2_46	IGFBP7	0.012471442589635
73	COL6A2_COL1A2_46	INHBA	0.0317807199112329
74	COL6A2_COL1A2_46	ITGB1	0.0266320131597856
75	COL6A2_COL1A2_46	LUM	0.0179046911193264
76	COL6A2_COL1A2_46	MFAP5	0.0431585026250949
77	COL6A2_COL1A2_46	MMP14	0.0214914252854316
78	COL6A2_COL1A2_46	MMP2	0.0205916393648038
79	COL6A2_COL1A2_46	MRC2	0.0310118347125005
80	COL6A2_COL1A2_46	MXRA8	0.0291555144332814
81	COL6A2_COL1A2_46	MYL12A	0.0144444030831678
82	COL6A2_COL1A2_46	MYL9	0.0250874260531235
83	COL6A2_COL1A2_46	PDGFRB	0.0254393456108902
84	COL6A2_COL1A2_46	S100A4	0.0145587356638422
85	COL6A2_COL1A2_46	S100A6	0.00946680383724399
86	COL6A2_COL1A2_46	SERPINH1	0.0281939608756102
87	COL6A2_COL1A2_46	SQSTM1	0.0178059612631241
88	COL6A2_COL1A2_46	TAGLN	0.0203100307005033
89	COL6A2_COL1A2_46	THBS2	0.0337380680930723
90	COL6A2_COL1A2_46	TPM1	0.0176212230115544
91	COL6A2_COL1A2_46	TPM2	0.0243004771543174
92	COL6A2_COL1A2_46	TWIST1	0.0321296429543745
93	COL6A2_COL1A2_46	VIM	0.00725658498746413
94	COL6A2_COL1A2_46	WNT5A	0.0382059560385985
95	KRT14_SFN_42	ADGRG1	0.0399678153701116
96	KRT14_SFN_42	ANXA1	0.0172963322714758
97	KRT14_SFN_42	ANXA2	0.0112364403277865
98	KRT14_SFN_42	AQP3	0.0304913664725488
99	KRT14_SFN_42	AZU1	0.0514529543700122
100	KRT14_SFN_42	CD24	0.0296202714342667
101	KRT14_SFN_42	CDH1	0.0412392546068663
102	KRT14_SFN_42	CELSR1	0.0388078202991802
103	KRT14_SFN_42	CRIP1	0.0118454365306975
104	KRT14_SFN_42	CXCL14	0.0132093767710049
105	KRT14_SFN_42	ENO1	0.0103709061771125
106	KRT14_SFN_42	FABP5	0.0106101468437993
107	KRT14_SFN_42	FGFR3	0.044331756311207
108	KRT14_SFN_42	GSTP1	0.0150530294859552
109	KRT14_SFN_42	HDAC1	0.0347536083459936
110	KRT14_SFN_42	HSPA1A/B	0.0286876676025394
111	KRT14_SFN_42	HSPB1	0.0113883663688526
112	KRT14_SFN_42	IFI27	0.0180399115587029
113	KRT14_SFN_42	INS	0.0642378263866847
114	KRT14_SFN_42	KRT14	0.00626476841748213
115	KRT14_SFN_42	KRT16	0.0101591065716119
116	KRT14_SFN_42	KRT17	0.00907173582182182
117	KRT14_SFN_42	KRT19	0.037929944202499
118	KRT14_SFN_42	KRT5	0.00847570567531266
119	KRT14_SFN_42	KRT6A/B/C	0.00665760891973821
120	KRT14_SFN_42	LDHA	0.013235808192079
121	KRT14_SFN_42	LGALS1	0.011046301870683
122	KRT14_SFN_42	LY6D	0.013516906698702
123	KRT14_SFN_42	MIF	0.0116822382059318
124	KRT14_SFN_42	NDRG1	0.0167394832074199
125	KRT14_SFN_42	NLRP2	0.0444493565579687
126	KRT14_SFN_42	NOSIP	0.0290699345801674
127	KRT14_SFN_42	NOTCH3	0.0283447617464549
128	KRT14_SFN_42	S100A10	0.0133940240538662
129	KRT14_SFN_42	S100A2	0.00868068388569771
130	KRT14_SFN_42	S100A8	0.0293016450414808
131	KRT14_SFN_42	SCGB3A1	0.048460893460481
132	KRT14_SFN_42	SERPINB5	0.02371958004676
133	KRT14_SFN_42	SFN	0.0105159563611162
134	KRT14_SFN_42	SLC2A1	0.0222385817387609
135	KRT14_SFN_42	SPRY4	0.0423421515231178
136	KRT14_SFN_42	TACSTD2	0.0320625356860493
137	RPL37_SOSTDC1_37	AHR	0.0263907655083848
138	RPL37_SOSTDC1_37	BST2	0.0168623094909862
139	RPL37_SOSTDC1_37	BTF3	0.0143986732251024
140	RPL37_SOSTDC1_37	CCND1	0.0218883984913125
141	RPL37_SOSTDC1_37	CTNNB1	0.0196678102949021
142	RPL37_SOSTDC1_37	EFNA1	0.0334896736787325
143	RPL37_SOSTDC1_37	EGFR	0.0271689641429327
144	RPL37_SOSTDC1_37	EPHA2	0.0322523167299089
145	RPL37_SOSTDC1_37	EPHB4	0.039240275438729
146	RPL37_SOSTDC1_37	FAU	0.00849876338356363
147	RPL37_SOSTDC1_37	FGFR1	0.0421172747168071
148	RPL37_SOSTDC1_37	GLUD1	0.0285035657985999
149	RPL37_SOSTDC1_37	HSP90AB1	0.0138410454676342
150	RPL37_SOSTDC1_37	INHBB	0.055453286162401
151	RPL37_SOSTDC1_37	ITGB8	0.03945011798007
152	RPL37_SOSTDC1_37	KRT15	0.0246870058955397
153	RPL37_SOSTDC1_37	KRT18	0.0267447995736679
154	RPL37_SOSTDC1_37	KRT23	0.0524223639050735
155	RPL37_SOSTDC1_37	LIFR	0.0499568335511445
156	RPL37_SOSTDC1_37	MGP	0.0266617559459425
157	RPL37_SOSTDC1_37	MMP7	0.0263839832193181
158	RPL37_SOSTDC1_37	MT1X	0.0197978582805945
159	RPL37_SOSTDC1_37	NACA	0.0154300556833575
160	RPL37_SOSTDC1_37	NTRK2	0.0679061364900131
161	RPL37_SOSTDC1_37	OSMR	0.0287125875988669
162	RPL37_SOSTDC1_37	PDGFA	0.0345371837921734
163	RPL37_SOSTDC1_37	PPIA	0.00692311620133287
164	RPL37_SOSTDC1_37	PSD3	0.045020113729
165	RPL37_SOSTDC1_37	RACK1	0.0127309302782122
166	RPL37_SOSTDC1_37	RPL22	0.0111433077937235
167	RPL37_SOSTDC1_37	RPL32	0.00957680116629588
168	RPL37_SOSTDC1_37	RPL37	0.00658477994702913
169	RPL37_SOSTDC1_37	RUNX3	0.0195976658070711
170	RPL37_SOSTDC1_37	SAA1/2	0.0298219393486718
171	RPL37_SOSTDC1_37	SOSTDC1	0.0383635279887062
172	RPL37_SOSTDC1_37	UBA52	0.00996601804174602
173	RPL37_SOSTDC1_37	YBX3	0.0178079952524528
174	HMGN2_H2AZ1_30	AREG	0.0520176911691454
175	HMGN2_H2AZ1_30	BIRC5	0.0611523291509078
176	HMGN2_H2AZ1_30	CALM3	0.0299915898943066
177	HMGN2_H2AZ1_30	CAV1	0.0193045773559101
178	HMGN2_H2AZ1_30	CDKN3	0.0615222011963419
179	HMGN2_H2AZ1_30	COL17A1	0.0422144458064259
180	HMGN2_H2AZ1_30	DHRS2	0.0113799159394786
181	HMGN2_H2AZ1_30	EIF5A/L1	0.015202092779133
182	HMGN2_H2AZ1_30	FASN	0.0491046203558089
183	HMGN2_H2AZ1_30	H2AZ1	0.0245746089104226
184	HMGN2_H2AZ1_30	H4C3	0.0235019074656721
185	HMGN2_H2AZ1_30	HMGB2	0.0359868546304306
186	HMGN2_H2AZ1_30	HMGN2	0.0114360512634177
187	HMGN2_H2AZ1_30	HSP90AA1	0.0228282699690664
188	HMGN2_H2AZ1_30	IFITM3	0.0159492036126378
189	HMGN2_H2AZ1_30	ITGA3	0.0538204337301309
190	HMGN2_H2AZ1_30	ITGB4	0.0351954852234565
191	HMGN2_H2AZ1_30	MT2A	0.0125462522539487
192	HMGN2_H2AZ1_30	MZT2A/B	0.023959520060447
193	HMGN2_H2AZ1_30	NUSAP1	0.058604778082621
194	HMGN2_H2AZ1_30	PCNA	0.0408600737173068
195	HMGN2_H2AZ1_30	PFN1	0.00933060242256822
196	HMGN2_H2AZ1_30	PTGES3	0.0292225263741252
197	HMGN2_H2AZ1_30	STMN1	0.0311799161973957
198	HMGN2_H2AZ1_30	TNFRSF12A	0.0303064483334479
199	HMGN2_H2AZ1_30	TOP2A	0.0507339690696202
200	HMGN2_H2AZ1_30	TUBB	0.0164876468713955
201	HMGN2_H2AZ1_30	TUBB4B	0.0283070062048455
202	HMGN2_H2AZ1_30	TYMS	0.0492602359087903
203	HMGN2_H2AZ1_30	UBE2C	0.0540187460507954
204	TPT1_RPL21_30	ARHGDIB	0.0242331742207749
205	TPT1_RPL21_30	BTG1	0.0199050195125151
206	TPT1_RPL21_30	CASP8	0.0399239231656587
207	TPT1_RPL21_30	CCL5	0.0253594508884972
208	TPT1_RPL21_30	CD2	0.0355430326964103
209	TPT1_RPL21_30	CD37	0.0321095104526289
210	TPT1_RPL21_30	CD3D	0.0465039560312792
211	TPT1_RPL21_30	CD3E	0.0454883149990898
212	TPT1_RPL21_30	CD48	0.0423232850326283
213	TPT1_RPL21_30	CD52	0.0398924309595451
214	TPT1_RPL21_30	CLEC2D	0.043663352258426
215	TPT1_RPL21_30	CST7	0.040579124759891
216	TPT1_RPL21_30	CXCR4	0.0272815350610832
217	TPT1_RPL21_30	ETS1	0.0307091717982477
218	TPT1_RPL21_30	FYB1	0.0388839263876106
219	TPT1_RPL21_30	FYN	0.0314832005591135
220	TPT1_RPL21_30	GZMK	0.0448728542129291
221	TPT1_RPL21_30	IKZF3	0.0426962718058413
222	TPT1_RPL21_30	IL10RA	0.0364430864651069
223	TPT1_RPL21_30	IL2RG	0.0415843338418134
224	TPT1_RPL21_30	IL7R	0.0323920442233495
225	TPT1_RPL21_30	LTB	0.0329250956344369
226	TPT1_RPL21_30	MALAT1	0.00569220308919198
227	TPT1_RPL21_30	PTPRC	0.0355688679242293
228	TPT1_RPL21_30	PTPRCAP	0.0342769679188023
229	TPT1_RPL21_30	RAC2	0.0372161671933466
230	TPT1_RPL21_30	RPL21	0.013686355792729
231	TPT1_RPL21_30	SPOCK2	0.0297642745336271
232	TPT1_RPL21_30	TPT1	0.0124529088031347
233	TPT1_RPL21_30	Zap70	0.0365461597780623
234	IL15RA_TNFSF15_18	ADGRF3	0.0514259641521222
235	IL15RA_TNFSF15_18	ATF3	0.0488616292041269
236	IL15RA_TNFSF15_18	BMP3	0.0654811267423868
237	IL15RA_TNFSF15_18	BMPR1A	0.0504522885549121
238	IL15RA_TNFSF15_18	CD33	0.058892818172588
239	IL15RA_TNFSF15_18	ETV4	0.0541173554257563
240	IL15RA_TNFSF15_18	FHIT	0.0577345846156432
241	IL15RA_TNFSF15_18	IGF1	0.0388133932109453
242	IL15RA_TNFSF15_18	IL15RA	0.0320242753636684
243	IL15RA_TNFSF15_18	IL17B	0.0557912758823781
244	IL15RA_TNFSF15_18	IL20	0.0534887444812783
245	IL15RA_TNFSF15_18	KRT13	0.0588278356902152
246	IL15RA_TNFSF15_18	KRT20	0.0648900500936051
247	IL15RA_TNFSF15_18	LTF	0.0837114496295027
248	IL15RA_TNFSF15_18	NPR2	0.0542911317830609
249	IL15RA_TNFSF15_18	PPARD	0.0390068015150793
250	IL15RA_TNFSF15_18	PPARG	0.0718142847756871
251	IL15RA_TNFSF15_18	TNFSF15	0.060374990707044
252	CXCL10_TAP1_17	CD274	0.078555385673249
253	CXCL10_TAP1_17	CX3CL1	0.0849420969155526
254	CXCL10_TAP1_17	CXCL10	0.0303449337736586
255	CXCL10_TAP1_17	CXCL9	0.0209945626453826
256	CXCL10_TAP1_17	DDX58	0.0757586485875879
257	CXCL10_TAP1_17	ICAM1	0.051995469250786
258	CXCL10_TAP1_17	IDO1	0.0585958602606929
259	CXCL10_TAP1_17	IFIH1	0.0748275580931413
260	CXCL10_TAP1_17	IFIT3	0.0701580268599189
261	CXCL10_TAP1_17	IFITM1	0.0267196575353928
262	CXCL10_TAP1_17	IL32	0.0247616022394992
263	CXCL10_TAP1_17	MX1	0.0523354860896817
264	CXCL10_TAP1_17	OAS2	0.0633737189431329
265	CXCL10_TAP1_17	OAS3	0.0726254196034763
266	CXCL10_TAP1_17	TAP1	0.0382352277923691
267	CXCL10_TAP1_17	TNFSF10	0.049911220884367
268	CXCL10_TAP1_17	VEGFC	0.125865124852111
269	IGHG1_IGHG2_16	Blimp-1	0.0805575237431235
270	IGHG1_IGHG2_16	CCR5	0.0885716044511591
271	IGHG1_IGHG2_16	CD27	0.0644139215743111
272	IGHG1_IGHG2_16	CD38	0.0934482217007236
273	IGHG1_IGHG2_16	CD79A	0.076050856285388
274	IGHG1_IGHG2_16	EGF	0.114401704457476
275	IGHG1_IGHG2_16	FKBP11	0.0737546242094706
276	IGHG1_IGHG2_16	IGHA1	0.0137392806444956
277	IGHG1_IGHG2_16	IGHG1	0.0126475314662311
278	IGHG1_IGHG2_16	IGHG2	0.0153054054857395
279	IGHG1_IGHG2_16	IGKC	0.012800464932522
280	IGHG1_IGHG2_16	LPAR5	0.0713887206925239
281	IGHG1_IGHG2_16	MPO	0.100686122386717
282	IGHG1_IGHG2_16	MZB1	0.0511125650061886
283	IGHG1_IGHG2_16	ST6GAL1	0.0925897028434233
284	IGHG1_IGHG2_16	XBP1	0.038531750120507
285	SOX9_CRYAB_11	CLDN4	0.0998244626412515
286	SOX9_CRYAB_11	COL9A2	0.0820440608401915
287	SOX9_CRYAB_11	COL9A3	0.093491355698637
288	SOX9_CRYAB_11	CRYAB	0.0749876864452927
289	SOX9_CRYAB_11	EFNA5	0.123512077465643
290	SOX9_CRYAB_11	EFNB2	0.10473750808136
291	SOX9_CRYAB_11	FZD6	0.107916972407297
292	SOX9_CRYAB_11	SOX4	0.0643825144164652
293	SOX9_CRYAB_11	SOX9	0.0913526313753574
294	SOX9_CRYAB_11	SPP1	0.0861378388704907
295	SOX9_CRYAB_11	TM4SF1	0.0716128917580139
296	CD83_CSF2RA_9	CD80	0.150896057309478
297	CD83_CSF2RA_9	CD83	0.111127696405888
298	CD83_CSF2RA_9	CSF2RA	0.0928813447541129
299	CD83_CSF2RA_9	DUSP5	0.121054457137456
300	CD83_CSF2RA_9	GADD45B	0.093294807420517
301	CD83_CSF2RA_9	IRF4	0.0952524842449273
302	CD83_CSF2RA_9	LAMP3	0.128378055514796
303	CD83_CSF2RA_9	LY75	0.129118140570279
304	CD83_CSF2RA_9	NFKBIA	0.0779969566425446
305	INSR_CD34_9	CD34	0.0949575547590836
306	INSR_CD34_9	CDH5	0.109699353833178
307	INSR_CD34_9	CLEC14A	0.125488094755067
308	INSR_CD34_9	ESAM	0.119443536871477
309	INSR_CD34_9	FLT1	0.108503576744203
310	INSR_CD34_9	IGF2	0.110400240969327
311	INSR_CD34_9	INSR	0.101070549824543
312	INSR_CD34_9	KDR	0.128485527805683
313	INSR_CD34_9	PDGFB	0.101951564437438
314	VWF_PECAM1_8	ACKR1	0.160959358040387
315	VWF_PECAM1_8	PECAM1	0.0775324565050949
316	VWF_PECAM1_8	RAMP2	0.143219108646162
317	VWF_PECAM1_8	RAMP3	0.141324200480142
318	VWF_PECAM1_8	SPARCL1	0.127726916330689
319	VWF_PECAM1_8	TGFBR2	0.0814707077895225
320	VWF_PECAM1_8	VWA1	0.1305764907356
321	VWF_PECAM1_8	VWF	0.137190761472403
322	JAG1_S100A9_7	CD44	0.060801145655877
323	JAG1_S100A9_7	HIF1A	0.110210162648633
324	JAG1_S100A9_7	IL1RAP	0.22660619358091
325	JAG1_S100A9_7	JAG1	0.107886329515405
326	JAG1_S100A9_7	PHLDA2	0.20973697492016
327	JAG1_S100A9_7	S100A9	0.0999535730886609
328	JAG1_S100A9_7	SERPINA3	0.184805620590354
329	JCHAIN_IGHD_6	CLOCK	0.215965704544309
330	JCHAIN_IGHD_6	HSP90B1	0.118878551385458
331	JCHAIN_IGHD_6	IGHD	0.0775272912917895
332	JCHAIN_IGHD_6	JCHAIN	0.0743256670098349
333	JCHAIN_IGHD_6	OLR1	0.314147054888037
334	JCHAIN_IGHD_6	TNFRSF17	0.199155730880571
335	CXCL12_FGF7_5	CFD	0.241908773383302
336	CXCL12_FGF7_5	CXCL12	0.11249928745989
337	CXCL12_FGF7_5	FGF7	0.300783273908193
338	CXCL12_FGF7_5	IL6	0.248454061165378
339	CXCL12_FGF7_5	PTGDS	0.0963546040832368
340	COL27A1_ITGAV_5	COL16A1	0.159097522983292
341	COL27A1_ITGAV_5	COL27A1	0.201440448347266
342	COL27A1_ITGAV_5	ITGAV	0.155670534243402
343	COL27A1_ITGAV_5	TGFB2	0.23986578617658
344	COL27A1_ITGAV_5	TNFRSF21	0.24392570824946
345	TNFRSF18_TNFRSF4_5	CSK	0.118075824417107
346	TNFRSF18_TNFRSF4_5	ICOS	0.19637830741062
347	TNFRSF18_TNFRSF4_5	TNFRSF18	0.194462863958724
348	TNFRSF18_TNFRSF4_5	TNFRSF4	0.242079338562476
349	TNFRSF18_TNFRSF4_5	TNFRSF9	0.249003665651073
350	ITGA1_CARMN_5	ANGPT2	0.26828798106512
351	ITGA1_CARMN_5	C11orf96	0.16053025753766
352	ITGA1_CARMN_5	CARMN	0.195056326285328
353	ITGA1_CARMN_5	ITGA1	0.167186807640432
354	ITGA1_CARMN_5	MIR4435-2HG	0.20893862747146
355	CCL13_SELENOP_5	CCL13	0.186180697212477
356	CCL13_SELENOP_5	CCL18	0.136112026670789
357	CCL13_SELENOP_5	CD209	0.212186141846498
358	CCL13_SELENOP_5	MRC1	0.242928502274069
359	CCL13_SELENOP_5	SELENOP	0.222592631996166
360	CCL3.L1.L3_CXCL8_5	CCL3/L1/L3	0.140717889014881
361	CCL3.L1.L3_CXCL8_5	CCL4/L1/L2	0.164029395477547
362	CCL3.L1.L3_CXCL8_5	CXCL8	0.2224498647417
363	CCL3.L1.L3_CXCL8_5	HCAR2/3	0.20873961970134
364	CCL3.L1.L3_CXCL8_5	IL1B	0.264063231064532
