## Supplementary material for "Localised signalling networks co-opt TGF-β2 to promote an immuno-exclusive mesenchymal niche within human squamous cell carcinoma": WGCNA Genes Upregulated in Endothelial Cells in TGFB2-High Niches

### Sheet: Sheet1
Gene Symbol	Encoded Protein	WGCNA Module	Module Membership	Adjusted p value Module Membership	Spearman Rank Correlation (CD8 percentage)	p value	Spearman Rank Correlation (CD8 density)	p value
LGALS1	Galectin 1	Angiogenesis_ECM_remodelling	0.893779	4.89623390705576e-10	-0.600244	8.59530775589058e-05	-0.507417	0.00134827
COL4A2	Collagen Type IV Alpha 2	Angiogenesis_ECM_remodelling	0.886058	1.21229929130543e-09	-0.64567	1.59320097741385e-05	-0.556022	0.000352828
COL4A1	Collagen Type IV Alpha 1	Angiogenesis_ECM_remodelling	0.877924	2.96679668665127e-09	-0.689219	2.39184018224443e-06	-0.622853	3.83971643952401e-05
COL6A1	Collagen Type VI Alpha 1	Angiogenesis_ECM_remodelling	0.862357	1.49639241752273e-08	-0.590815	0.000118182	-0.444553	0.00583979
COL1A1	Collagen Type I Alpha 1	Angiogenesis_ECM_remodelling	0.860153	1.86265648051535e-08	-0.429899	0.00791715	-0.391752	0.0164908
COL6A2	Collagen Type VI Alpha 2	Angiogenesis_ECM_remodelling	0.838716	1.14226410744222e-07	-0.553083	0.000384883	-0.430025	0.00789678
COL1A2	Collagen Type I Alpha 2	Angiogenesis_ECM_remodelling	0.813066	7.26702157060045e-07	-0.455376	0.00462452	-0.428198	0.00819485
APP	Amyloid beta precursor protein	Angiogenesis_ECM_remodelling	0.810324	8.73081509350236e-07	-0.711787	7.83458461415573e-07	-0.605299	7.2164272188321e-05
COL3A1	Collagen Type III Alpha 1	Angiogenesis_ECM_remodelling	0.770867	8.48760534137026e-06	-0.516667	0.00106065	-0.489097	0.00212698
CD81	Tetraspanin 28 (CD81)	Innate_protein_processing	0.768883	9.40311914575872e-06	-0.446802	0.00556671	-0.347328	0.035181
GSN	Gelsolin	Cellular_metabolism	0.72538	6.83209740645964e-05	-0.664241	7.36915798665944e-06	-0.527322	0.000797709
CRIP1	Cystein-rich intestinal protein 1	Cellular_metabolism	0.720211	8.44372375373872e-05	-0.54217	0.000527849	-0.435189	0.00710396
FN1	Fibronectin 1	Angiogenesis_ECM_remodelling	0.71897	8.83924047061823e-05	-0.496023	0.00179553	-0.50127	0.00157555
IL32	Interleukin 32	T_cell_response	0.715319	0.000101073	0.33493	0.0427321	0.239856	0.15275
SERPINH1	Heat shock protein 47	Angiogenesis_ECM_remodelling	0.707887	0.000133274	-0.418038	0.0100339	-0.397136	0.0149411
FLT1	Vascular endothelial growth factor receptor 1 (VEGFR-1)	Angiogenesis_ECM_remodelling	0.603186	0.00306227	-0.399085	0.0144112	-0.297244	0.0739967
CALM1	Calmodulin 1	Angiogenesis_ECM_remodelling	0.586943	0.00444138	-0.324666	0.0499302	-0.181604	0.282055
ETS1	C-ets-1	T_cell_response	0.566963	0.00686829	0.12133	0.4744	0.135265	0.424743
ACVRL1	Activin receptor-like kinase 1 (ALK1)	Angiogenesis_ECM_remodelling	0.52685	0.0149139	-0.384594	0.0187579	-0.36202	0.0276805
S100A4	Fibroblast specific protein-1	Angiogenesis_ECM_remodelling	0.524514	0.0155346	-0.553387	0.000381448	-0.416732	0.0102941
INSR	Insulin Receptor	Angiogenesis_ECM_remodelling	0.391413	0.104775	-0.285227	0.0870503	-0.275921	0.0983263
RGCC	Regulator of Cell Cycle	Cellular_metabolism	0.336084	0.185501	-0.203752	0.226442	-0.0897048	0.597505
CYTOR	Cytoskeleton regulator long non-coding RNA	N/A
